# Within-family heritability estimates for behavioural and disease phenotypes from 500,000 sibling pairs of diverse ancestries

**DOI:** 10.1101/2025.09.17.25336022

**Authors:** Loic Yengo, Yanyu Liang, 23andMe Research Team, Xin Wang, Julie M. Granka, David M. Evans, Julia Sidorenko, Peter M. Visscher

## Abstract

Quantification of the direct effect of genetic variation on human behavioural traits is important for understanding between-individual variation in socio-economic and health outcomes but estimates of their heritability can be biased by between-family indirect genetic effects. In contrast, using within-family variation in DNA sharing is robust to most confounding factors including shared environmental effects and population stratification. Yet, accurate estimates for most traits are not available using this design, and none for non-European ancestry populations. Here, we analyse approximately 500,000 sibling pairs with diverse ancestries and obtain robust and precise heritability estimates for 14 phenotypes, including two well-studied model traits (height and BMI), five behavioural phenotypes and two common diseases. We find substantial heritability for smoking initiation (0.34 ± 0.05), alcohol consumption (0.18 ± 0.04), number of children (0.27 ± 0.11) and personality (“talk versus listen”, 0.48 ± 0.13). In addition, we estimated large heritability for two common diseases, type 2 diabetes (T2D: 0.43 ± 0.06) and asthma (0.34 ± 0.06), whose risk factors include behavioural traits. Overall, we show concordant estimates across ancestry groups and highlight a significant contribution of shared environmental effects for behaviour and T2D risk, which may have inflated between-family estimates. Altogether, our results demonstrate that substantial genetic variation underlies complex traits, common disease and exposures, that estimates are concordant across ancestries and that they are larger than has been accounted for by GWAS to date.
