## Supplementary Tables 1 - 4 for "Within-family heritability estimates for behavioural and disease phenotypes from 500,000 sibling pairs of diverse ancestries"

### Sheet: ST1 - Phenotype Description
Supplementary Table 1. Summary of phenotype and covariates
			Male			Female			Total
Phenotype / Covariate	Desription	Ancestry / Ethnicity	Mean	SD	n	Mean	SD	n	n
Age	Current age based on year of birth	European (EUR)	51.42	18.13	336079	51.59	17.71	505209	841288
		Latino (LAT)	43.16	16.71	55457	43.62	16.51	83004	138461
		East Asian (EAS)	42.98	15.29	8979	42.58	15.08	12485	21464
		African American (AFR)	47	17.96	8941	46.57	17.46	14369	23310
Standing height (cm)	Height (stature), quantile normalized by sex	European (EUR)	0.001253	0.9975	285013	0.002078	0.9996	425115	710128
		Latino (LAT)	0.0005013	0.9968	44022	0.003326	0.9995	65760	109782
		East Asian (EAS)	-0.002596	0.9987	7547	0.002876	1.001	10318	17865
		African American (AFR)	-0.004066	0.9921	6872	0.007302	0.9959	10896	17768
Body Mass Index (kg/m2)	Body mass index, quantile normalized by sex	European (EUR)	0.004988	0.9998	285013	0.005209	0.9992	425115	710128
		Latino (LAT)	0.008181	0.9956	44022	0.006413	0.9967	65760	109782
		East Asian (EAS)	0.005812	0.9953	7547	0.007878	1.002	10318	17865
		African American (AFR)	0.007613	0.9996	6872	0.009318	0.996	10896	17768
General Health Score	""Would you say that in general your health is:"" (0: poor, 1: fair, 2: good, 3: very good, 4: excellent)	European (EUR)	3.627	0.907	272977	3.538	0.9005	425508	698485
		Latino (LAT)	3.606	0.9331	43672	3.453	0.9304	67338	111010
		East Asian (EAS)	3.604	0.9243	6918	3.527	0.9049	9909	16827
		African American (AFR)	3.538	0.9551	6560	3.357	0.9118	10817	17377
Alcohol Consumption	In the last two weeks, how many servings of alcohol did you drink each day? (1 serving equals 12 oz. of beer, 5 oz. of wine, or 1.5 oz. of hard alcohol) (0: None, 1: Between 0 and 1, 2: 1, 3: 2, 4: 3, 5: 4, 6: 5 or more)	European (EUR)	2.673	1.796	240560	2.291	1.575	380637	621197
		Latino (LAT)	2.574	1.826	37421	2.235	1.587	58399	95820
		East Asian (EAS)	2.257	1.617	5822	1.967	1.397	8387	14209
		African American (AFR)	2.498	1.803	5338	2.143	1.542	9079	14417
Physical Activity	""In a typical week how many times do you participate in any physical activities or exercise such as running, calisthenics, golf, bike riding, yoga or walking for 30 minutes or more per occurrence?"" (0: Never, 1: 1-2 times per week, 2: 3-4 times per week, 3: 5-7 times per week, 4: 8-11 times per week, 5: 12 or more times per week)	European (EUR)	2.883	1.165	261910	2.662	1.095	411942	673852
		Latino (LAT)	2.87	1.151	42482	2.553	1.054	66213	108695
		East Asian (EAS)	2.765	1.049	6723	2.564	1.017	9528	16251
		African American (AFR)	2.847	1.155	6317	2.476	1.061	10493	16810
Heart Metabolic Disease Burden	Sum of conditions from 0 to 4 of obesity: BMI >= 30; hypercholesterolemia: history of taking Lipitor / atorvastatin, Caduet / atorvastatin and amlodipine, Mevacor or Advicor / lovastatin, Pravachol / pravastatin, Crestor / rosuvastatin, Vytorin / simvastatin and ezetimibe, Zocor or Simcor / simvastatin; cholesterol tests and history of being prescribed medications to lower cholesterol (such as st…	European (EUR)	1.211	1.151	181686	0.9957	1.085	280876	462562
		Latino (LAT)	1.081	1.121	22647	0.8724	1.029	34795	57442
Birth Weight	""How much did you weigh at birth?"" (0: Less than 3 pounds (Less than 1360 grams), 1: 3 pounds, 0 ounces - 3 pounds, 15 ounces (1361 grams - 1813 grams), 2: 4 pounds, 0 ounces - 4 pounds, 15 ounces (1814 grams - 2267 grams), 3: 5 pounds, 0 ounces - 5 pounds, 15 ounces (2268 grams - 2721 grams), 4: 6 pounds, 0 ounces - 6 pounds, 15 ounces (2722 grams - 3174 grams), 5: 7 pounds, 0 ounces - 7 pound…	European (EUR)	6.337	1.494	24179	5.892	1.302	55539	79718
Number of Children (men)	among males age 55 years or older, number of biological children or children ever fathered	European (EUR)	1.975	1.303	28680	NA	NA	NA	28680
Number of Children (women)	among females age 45 years or older, number biological children, births, or live births	European (EUR)	NA	NA	NA	2.105	1.179	84447	84447
Eye color	Which best describes your natural eye color? or ""Which of the following best describes your natural eye color?"" or ""Look very closely at the color of your eyes, preferably under bright natural light. Then complete the following: the image that most closely resembles the color of my eyes is:"" (0: blue, 1: green, 2: hazel, 3: brown)	European (EUR)	2.113	1.21	17285	2.157	1.172	33963	51248
Type 2 Diabetes	type 2 diabetes or diabetes of subtype type 2 diabetes; controls reported history of type 1 diabetes, diabetes mellitus type 1, or diabetes of subtype type 1 diabetes	European (EUR)	0.058	NA	285698	0.043	NA	438732	724430
		Latino (LAT)	0.052	NA	44980	0.041	NA	68927	113907
		East Asian (EAS)	0.042	NA	7329	0.03	NA	10229	17558
		African American (AFR)	0.08	NA	6942	0.068	NA	11338	18280
Asthma	asthma; controls reported no history of condition	European (EUR)	0.147	NA	258436	0.203	NA	404002	662438
		Latino (LAT)	0.168	NA	40442	0.205	NA	62683	103125
		East Asian (EAS)	0.183	NA	6194	0.185	NA	8832	15026
		African American (AFR)	0.191	NA	5990	0.243	NA	10011	16001
Smoking Initiation	smoked at least 100 cigarettes or ever smoked on a regular basis; controls had not smoked at least 100 cigarettes or on a regular basis	European (EUR)	0.375	NA	307042	0.341	NA	466408	773450
		Latino (LAT)	0.324	NA	50095	0.253	NA	75760	125855
		East Asian (EAS)	0.248	NA	8166	0.144	NA	11471	19637
		African American (AFR)	0.282	NA	8172	0.2	NA	13272	21444
Handedness (1: left; 0: right)	answered ""Are you left- or right-handed?"" as ""Left-handed"" or reported performing most activities with the left hand in a 12-item questionnaire; controls answered as ""Right-handed"" or reported performing most activities with the right hand; those who answered as ""I use both hands equally"" or ""I was left-handed but taught to be right-handed"" not included	European (EUR)	0.116	NA	113865	0.094	NA	194612	308477
		Latino (LAT)	0.103	NA	14894	0.083	NA	25123	40017
Talk versus Listen	""If forced to choose, would you say you generally prefer to talk or to listen?"" (0: Talk, 1: Listen, NA: I'm not sure)	European (EUR)	0.654	NA	58193	0.633	NA	101648	159841
		Latino (LAT)	0.648	NA	7334	0.636	NA	12777	20111

### Sheet: ST2 - Untransformed Estimates
Supplementary Table 2. Untransformed estimates of heritability and proportion of variance due to common sibling effects uncorrelated with IBD sharing from full-sib IBD regression for binary traits.
Estimates were obtained using restricted maximum likelihood based on IBD sharing proportions in cM, or the genome sharing stratified into four recombination rate (RR) quartiles.
						Estimates based on RR-stratified IBD sharing					Estimates based on unstratified IBD sharing
Ancestry / Ethnicity	Trait	Trait distribution	Number of sibling pairs	Phenotypic correlation (after adjusting for covariates)	prevalence	hsq_01	se_hsq_01	csq_01	se_csq_01		hsq_01	se_hsq_01	csq_01	se_csq_01
European (EUR)	Type 2 Diabetes	Binary	421343	0.125	0.049	0.191	0.0405	0.0291	0.0205		0.194	0.0401	0.0277	0.0203
European (EUR)	Asthma	Binary	383050	0.121	0.181	0.167	0.0429	0.0371	0.0217		0.175	0.0425	0.0326	0.0215
European (EUR)	Smoking Initiation	Binary	450941	0.213	0.355	0.217	0.0378	0.104	0.0191		0.224	0.0374	0.0999	0.0189
European (EUR)	Handedness	Binary	173046	0.0335	0.101	0.0684	0.0652	-0.000946	0.033		0.0745	0.0645	-0.00409	0.0326
European (EUR)	Talk versus Listen	Binary	87792	0.109	0.635	0.304	0.0899	-0.0447	0.0456		0.314	0.0891	-0.0497	0.0451
Latino (LAT)	Type 2 Diabetes	Binary	65935	0.138	0.0454	0.423	0.103	-0.0776	0.0524		0.411	0.102	-0.0712	0.052
Latino (LAT)	Asthma	Binary	59274	0.133	0.191	0.321	0.108	-0.0285	0.0546		0.326	0.107	-0.0314	0.0542
Latino (LAT)	Smoking Initiation	Binary	73175	0.202	0.282	0.304	0.0938	0.048	0.0476		0.3	0.093	0.0501	0.0472
Latino (LAT)	Handedness	Binary	22261	0.0248	0.0899	0.0197	0.183	0.0149	0.0929		0.0472	0.181	0.000896	0.092
Latino (LAT)	Talk versus Listen	Binary	10933	0.0868	0.641	0.257	0.255	-0.0434	0.129		0.287	0.253	-0.0584	0.128
East Asian (EAS)	Type 2 Diabetes	Binary	9780	0.15	0.0347	-0.3	0.279	0.302	0.141		-0.21	0.276	0.256	0.14
East Asian (EAS)	Asthma	Binary	8319	0.164	0.184	0.305	0.289	0.01	0.147		0.307	0.287	0.00878	0.146
East Asian (EAS)	Smoking Initiation	Binary	11001	0.194	0.188	-0.111	0.244	0.252	0.124		0.0699	0.241	0.158	0.122
African American (AFR)	Type 2 Diabetes	Binary	10162	0.166	0.0741	-0.269	0.255	0.304	0.129		-0.181	0.253	0.257	0.128
African American (AFR)	Asthma	Binary	8818	0.139	0.222	0.243	0.285	0.0182	0.144		0.3	0.283	-0.0123	0.143
African American (AFR)	Smoking Initiation	Binary	12009	0.169	0.232	0.207	0.237	0.0655	0.12		0.217	0.235	0.0598	0.119

### Sheet: ST3 - IBD sharing distribution
Supplementary Table 3. Estimates of genome-wide identity-By-Desecnt (IBD) sharing between selected sibling pairs across ancestries
Ancestry/Ethnicity group	Number of SNPs used to call IBD	Mean IBD sharing proportion in cM	SD of IBD sharing	Number of sibling pairs
European (EUR)	31441	0.5043	0.0371	504241
Latino (LAT)	27123	0.5057	0.0373	82743
East Asian (EAS)	30210	0.5051	0.0371	12525
African American (AFR)	45626	0.5046	0.0371	13368

### Sheet: ST4 - Heritability Estimates
Supplementary Table 4. Estimates of heritability and proportion of variance due to common sibling effects uncorrelated with IBD sharing from full-sib IBD regression. Estimates were obtained using restricted maximum likelihood based on IBD sharing proportions in cM, or the genome sharing stratified into four recombination rate (RR) quartiles.
							Estimates based on unstratified IBD sharing				Estimates based on RR-stratified IBD sharing
Ancestry / Ethnicity	Trait	Trait distribution	Number of sibling pairs	Pearson correlation (after adjusting for covariates)	Tetrachoric correlation (converted from Pearson correlations)	prevalence	hsq	se_hsq	csq	se_csq	hsq_l	se_hsq_l	csq_l	se_csq_l	hsq_l / se_hsq_l	csq_l / se_hsq_l
European (EUR)	Height	Quantiatative	412590	0.461	NA	NA	0.704929	0.029725	0.106064	0.0151271	0.68445	0.0300285	0.116559	0.0152819	22.7933	7.62727
European (EUR)	Body Mass Index	Quantiatative	412590	0.291	NA	NA	0.481813	0.0367726	0.0483745	0.0186399	0.474324	0.0371287	0.0522977	0.0188242	12.7751	2.77822
European (EUR)	General Health Score	Quantiatative	404876	0.171	NA	NA	0.19325	0.0404763	0.0737997	0.020475	0.184107	0.0408838	0.07849	0.0206865	4.50317	3.79426
European (EUR)	Alcohol Consumption	Quantiatative	357680	0.138	NA	NA	0.196936	0.0438326	0.0391333	0.0221675	0.194585	0.0442768	0.0403144	0.022398	4.39473	1.79991
European (EUR)	Physical Activity	Quantiatative	389341	0.137	NA	NA	0.134639	0.0419176	0.0689606	0.0211996	0.127184	0.0423355	0.0727854	0.0214169	3.00419	3.39851
European (EUR)	Heart/Metabolic Disease Burden	Quantiatative	263880	0.207	NA	NA	0.232465	0.0488905	0.0898575	0.024759	0.233908	0.049385	0.0891868	0.0250155	4.73641	3.56526
European (EUR)	Birth Weight	Quantiatative	43003	0.297	NA	NA	0.0511345	0.113217	0.270921	0.0573223	0.0579683	0.114246	0.267489	0.0578545	0.507399	4.62347
European (EUR)	Number of Children (men)	Quantiatative	15115	0.137	NA	NA	0.623702	0.212957	-0.17735	0.108022	0.619581	0.215134	-0.175217	0.109144	2.87998	-1.60538
European (EUR)	Number of Children (women)	Quantiatative	46110	0.164	NA	NA	0.172225	0.11992	0.0774719	0.060689	0.154334	0.120958	0.0867457	0.061231	1.27593	1.4167
European (EUR)	Number of Children (meta-analysis men+women)	Quantiatative	61225	0.157376	NA	NA	0.280921	0.104492	0.0163366	0.0529104	0.266082	0.105436	0.0240342	0.0534014	2.52365	0.450067
European (EUR)	Eye color	Quantiatative	27599	0.368	NA	NA	0.504679	0.13226	0.113631	0.0671937	0.449603	0.133231	0.142658	0.0676789	3.37462	2.10787
Latino (LAT)	Height	Quantiatative	63485	0.443	NA	NA	0.720103	0.0779358	0.0793686	0.0397546	0.720899	0.0786479	0.0789361	0.0401253	9.16615	1.96724
Latino (LAT)	Body Mass Index	Quantiatative	63485	0.312	NA	NA	0.523517	0.0911054	0.047139	0.0463571	0.515391	0.09204	0.0513884	0.0468435	5.59964	1.09702
Latino (LAT)	General Health Score	Quantiatative	64051	0.174	NA	NA	0.0282488	0.100423	0.159889	0.0509357	0.0181386	0.10135	0.165036	0.0514223	0.17897	3.20943
Latino (LAT)	Alcohol Consumption	Quantiatative	54895	0.121	NA	NA	0.0735163	0.11202	0.0836079	0.0568139	0.0780216	0.113012	0.0814943	0.0573323	0.690384	1.42144
Latino (LAT)	Physical Activity	Quantiatative	62663	0.127	NA	NA	-0.00172485	0.104789	0.127468	0.0531344	-0.00672835	0.105704	0.129994	0.0536161	-0.0636525	2.42453
Latino (LAT)	Heart/Metabolic Disease Burden	Quantiatative	32476	0.2	NA	NA	0.463376	0.140141	-0.035194	0.0712608	0.459703	0.141384	-0.033512	0.071915	3.25146	-0.465994
East Asian (EAS)	Height	Quantiatative	9990	0.415	NA	NA	1.1579	0.203906	-0.168564	0.10409	1.12873	0.206315	-0.15328	0.105336	5.47087	-1.45515
East Asian (EAS)	Body Mass Index	Quantiatative	9990	0.289	NA	NA	0.644202	0.234999	-0.0365352	0.11934	0.684905	0.236813	-0.0579342	0.120335	2.89218	-0.481439
East Asian (EAS)	General Health Score	Quantiatative	9330	0.16	NA	NA	-0.138145	0.267303	0.230246	0.135443	-0.10576	0.269247	0.213546	0.136496	-0.3928	1.56449
East Asian (EAS)	Alcohol Consumption	Quantiatative	7862	0.162	NA	NA	0.20759	0.292026	0.0571358	0.148062	0.261507	0.295849	0.0292986	0.150124	0.883921	0.195162
East Asian (EAS)	Physical Activity	Quantiatative	9012	0.113	NA	NA	-0.00307177	0.284929	0.114079	0.144269	-0.0331384	0.288042	0.129615	0.145889	-0.115047	0.88845
African American (AFR)	Height	Quantiatative	9873	0.431	NA	NA	0.792395	0.203469	0.0303264	0.103653	0.736123	0.205957	0.0589107	0.104882	3.57416	0.561686
African American (AFR)	Body Mass Index	Quantiatative	9873	0.309	NA	NA	0.558101	0.235604	0.0274916	0.119486	0.562019	0.237704	0.0249133	0.120548	2.36437	0.206668
African American (AFR)	General Health Score	Quantiatative	9659	0.184	NA	NA	-0.105339	0.258882	0.236719	0.130894	-0.0982104	0.260982	0.232869	0.131979	-0.37631	1.76444
African American (AFR)	Alcohol Consumption	Quantiatative	7934	0.131	NA	NA	0.0589101	0.29701	0.101426	0.150285	0.0205656	0.298907	0.121103	0.151268	0.0688028	0.800582
African American (AFR)	Physical Activity	Quantiatative	9311	0.106	NA	NA	-0.368859	0.273356	0.292038	0.138322	-0.377135	0.275122	0.297502	0.139239	-1.37079	2.13663
European (EUR)	Type 2 Diabetes	Binary	421343	0.125	0.362238	0.049	0.390235	0.0616717	0.162771	0.0606386	0.390397	0.0606666	0.164894	0.0594319	6.43513	2.77451
European (EUR)	Asthma	Binary	383050	0.121	0.235366	0.181	0.29676	0.0679832	0.0862371	0.043963	0.296426	0.0677881	0.0861748	0.0432852	4.37283	1.99086
European (EUR)	Smoking Initiation	Binary	450941	0.213	0.338209	0.355	0.325588	0.0529713	0.174033	0.0306794	0.325846	0.0526806	0.174607	0.0308975	6.18531	5.65119
European (EUR)	Handedness	Binary	173046	0.0335	0.0902177	0.101	0.172869	0.145735	0.00328902	0.0951851	0.173052	0.145606	0.00341746	0.0946446	1.1885	0.0361084
European (EUR)	Talk versus Listen	Binary	87792	0.109	0.176226	0.635	0.483488	0.133974	-0.0682955	0.0781402	0.482498	0.133782	-0.0677815	0.0771678	3.60661	-0.878366
Latino (LAT)	Type 2 Diabetes	Binary	65935	0.138	0.394653	0.0454	0.835638	0.166462	-0.0425895	0.200249	0.835993	0.172596	-0.0323987	0.206006	4.84363	-0.15727
Latino (LAT)	Asthma	Binary	59274	0.133	0.252551	0.191	0.55674	0.152813	-0.0285788	0.117406	0.555903	0.152695	-0.0276855	0.116247	3.64061	-0.238161
Latino (LAT)	Smoking Initiation	Binary	73175	0.202	0.33573	0.282	0.468421	0.12702	0.0986448	0.0843638	0.468163	0.126796	0.0982871	0.083531	3.69224	1.17665
Latino (LAT)	Handedness	Binary	22261	0.0248	0.0721007	0.0899	0.0548329	0.479392	0.045411	0.266829	0.0540967	0.480414	0.0451337	0.266825	0.112604	0.169151
Latino (LAT)	Talk versus Listen	Binary	10933	0.0868	0.141154	0.641	0.412375	0.38861	-0.0670757	0.217849	0.412625	0.388752	-0.0677633	0.218033	1.06141	-0.310793
East Asian (EAS)	Type 2 Diabetes	Binary	9780	0.15	0.442937	0.0347	-0.547262	0.891817	0.734829	0.180927	-0.550697	0.879556	0.722525	0.180264	-0.626107	4.00815
East Asian (EAS)	Asthma	Binary	8319	0.164	0.307884	0.184	0.510965	0.391117	0.0515036	0.305049	0.509716	0.391909	0.0502932	0.302867	1.3006	0.166057
East Asian (EAS)	Smoking Initiation	Binary	11001	0.194	0.354992	0.188	-0.176773	0.418899	0.446396	0.183137	-0.176899	0.419517	0.447382	0.183128	-0.421673	2.44301
African American (AFR)	Type 2 Diabetes	Binary	10162	0.166	0.398829	0.0741	-0.470918	0.641645	0.644378	0.161611	-0.470641	0.635188	0.638515	0.162479	-0.740947	3.92984
African American (AFR)	Asthma	Binary	8818	0.139	0.251447	0.222	0.407947	0.417239	0.0488726	0.276942	0.407299	0.417241	0.0488949	0.276061	0.976172	0.177116
African American (AFR)	Smoking Initiation	Binary	12009	0.169	0.298435	0.232	0.334573	0.34264	0.131745	0.21672	0.334424	0.342902	0.130364	0.216362	0.975276	0.602526
